# Total Infectomes Characterization of Respiratory Infections in pre-COVID-19 Wuhan, China

**DOI:** 10.1101/2021.08.30.21262865

**Authors:** Mang Shi, Su Zhao, Bin Yu, Wei-Chen Wu, Yi Hu, Jun-Hua Tian, Wen Yin, Fang Ni, Hong-Ling Hu, Shuang Geng, Li Tan, Ying Peng, Zhi-Gang Song, Wen Wang, Yan-Mei Chen, Edward C. Holmes, Yong-Zhen Zhang

**Affiliations:** Shanghai Public Health Clinical Center, State Key Laboratory of Genetic Engineering, School of Life Sciences and Human Phenome Institute, Fudan University, Shanghai, China; Marie Bashir Institute for Infectious Diseases and Biosecurity, School of Life and Environmental Sciences and School of Medical Sciences, The University of Sydney, Sydney, Australia; Department of Pulmonary and Critical Care Medicine, The Central Hospital of Wuhan, Tongji Medical College, Huazhong University of Science and Technology, Wuhan, China; Wuhan Center for Disease Control and Prevention, Wuhan, China; Department of Zoonosis, National Institute for Communicable Disease Control and Prevention, China Center for Disease Control and Prevention, Beijing, China

**Author notes:** Contributed equally to this article (Mang Shi, Su Zhao, Bin Yu, Wei-Chen Wu, Yi Hu).

**Keywords:** Acute respiratory infection, pneumonia, total infectome, SARS-CoV-2, Wuhan

## Abstract

At the end of 2019 Wuhan witnessed an outbreak of “atypical pneumonia” that later developed into a global pandemic. Metagenomic sequencing rapidly revealed the causative agent of this outbreak to be a novel coronavirus - SARS-CoV-2. Herein, to provide a snapshot of the pathogens in pneumonia-associated respiratory samples from Wuhan prior to the emergence of SARS-CoV-2, we collected bronchoalveolar lavage fluid samples from 408 patients presenting with pneumonia and acute respiratory infections at the Central Hospital of Wuhan between 2016 and 2017. Unbiased total RNA sequencing was performed to reveal their “total infectome”, including viruses, bacteria and fungi. Consequently, we identified 37 pathogen species, comprising 15 RNA viruses, 3 DNA viruses, 16 bacteria and 3 fungi, often at high abundance and including multiple co-infections (12.8%). However, SARS-CoV-2 was not present. These data depict a stable core infectome comprising common respiratory pathogens such as rhinoviruses and influenza viruses, an atypical respiratory virus (EV-D68), and a single case of a sporadic zoonotic pathogen – *Chlamydia psittaci*. Samples from patients experiencing respiratory disease on average had higher pathogen abundance than healthy controls. Phylogenetic analyses of individual pathogens revealed multiple origins and global transmission histories, highlighting the connectedness of the Wuhan population. This study provides a comprehensive overview of the pathogens associated with acute respiratory infections and pneumonia, which were more diverse and complex than obtained using targeted PCR or qPCR approaches. These data also suggest that SARS-CoV-2 or closely related viruses were absent from Wuhan in 2016-2017.
