## Supplementary material for "Total Infectomes Characterization of Respiratory Infections in pre-COVID-19 Wuhan, China": Table S1

### Sheet: Sheet1
Table S1. Primers used for pathogen confirmation in qRT-PCR assays.
Pathogen	Notes	Primer name	Primer sequences	Gene
Influenza A virus	Cover all subtypes of Influenza A virus	1011FluA-Fv1	GACCRATCCTGTCACCTCTGAC	M
		1011FluA-Rv1	AGGGCATTYTGGACAAAKCGTCTA
		1011FluA-Pv1	TGCAGTCCTCGCTCACTGGGCACG
		1011FluA-Fv*	CTTCTAACCGAGGTCGAAACGTA	M
		1011FluA-Rv*	GGTGACAGGATTGGTCTTGTCTTTA
		1011FluA-Pv*	TCAGGCCCCCTCAAAGCCGAG
		1012FluA-Fv1	GGARTGGMTAAAGACAAGACCAATC	M
		1012FluA-Rv1	GGCRTTYTGGACAAASCGTCTAC
		1012FluA-Pv1	AGTCCTCGCTCACTGGGCACGGT
Influenza B virus	Cover all types of Influenza B virus	1081FluB-Fv1	CCCACCRAGCAACAAACG	NP
		1081FluB-Rv1	CCTTCCGACATCAGCTTCACT
		1081FluB-Pv1	CCCGGAACCCATCCCCGGA
		1082FluB-Fv2	TGCCTACYTGCTTTMMYTRACA	M1
		1082FluB-Rv2	CCRAACCAACARTGTAAYTTTTCTG
		1082FluB-Pv2	TGCTTTGCCTTCTCCA
		1083FluB-Fv*	AGACCAGAGGGAAACTATGCCC	HA
		1083FluB-Rv*	TCCGGATGTAACAGGTCTGACTT
		1083FluB-Pv*(Victoria)	CAGACCAAAATGCACGGGGAAHATACC
		1083FluB-Pv*(Yamagata)	CAGRCCAATGTGTGTGGGGAYCACACC
Human metapneumoviruses	set A	1101HMPV-Fv1	CATAYAARCATGCTATATTAAAAGAGTCTC	N
		1101HMPV-Rv1	CCTATYTCTGCAGCATATTTGTAATCAG
		1101HMPV-Pv1	TGYAATGATGARGGTGTCACTGCRGTTG
	set B	1106HMPV-Fv1	TCAARATGATTATGAGTAATTAAAAA	N-P
		1106HMPV-Rv1	GCYGCTTCATTACCCATGAA
		1106HMPV-Pv1	GGGACAAGTCAAAATGTCDTTCCCTGAAGG
Human respiratory syncyntial virus	Subtype A	1131RSVA-Fv1	GCTCTTAGCAAAGTCAAGTTGAATGA	N
		1131RSVA-Rv1	TGCTCCGTTGGATGGTGTATT
		1131RSVA-Pv1	ACACTCAACAAAGATCAACTTCTGTCATCCAGC
	Subtype B	1131RSVB-Fv1	GATGGCTCTTAGCAAAGTCAAGTTAA	N
		1131RSVB-Rv1	TGTCAATATTATCTCCTGTACTACGTTGAA
		1131RSVB-Pv1	TGATACATTAAATAAGGATCAGCTGCTGTCATCCA
Picornavirus	Picornavirus	1141PICO-OASv1	ACATRTTYTSNCCAAANAYDCCCAT	5UTR
		1141PICO-OSv1	CCGGCCCCTGAATGYGGCTAA
		1141PICO-IASv1	ACCRACTACTTTGGGTGTCCGTG
		1141PICO-ISv1	TCWGGHARYTTCCAMCACCANCC
	Rhinovirus	1142RhV-Fv1	AGCCTGCGTGGCKGCC	5UTR
		1142RhV-Rv1	GAAACACGGACACCCAAAGTAGT
		1142RhV-Pv1	CTCCGGCCCCTGAATGYGGCTAA
	Cover both rhinovirus and enterovirus	1143HRV-s1	YAGCCTGCGTGGCKGCC	5UTR
		1143ENV-s2	CAGGCTGCGTTGGCGGC
		1143HR/ENV-As	GGACACCCAAAGTAGTYGGTYC
		1143HR/ENV-P	TCCTCCGGCCCCTGAATGYGGCTAA
Human parainfluenza virus	Type 1	1161PIV1-Fvp	CAGTAGCCAGATGTGTGTCCTTC	F-HN
		1161PIV1-Rvp	CTTAGGGTTAAAGACAATCCAGYCAAC
		1161PIV1-Pvp	CCGTGGARTTRTCATTTCGGGTTGTAGA
	Type 2	1171PIV2-Fvp	ACCATTTACCTAAGTGATGGAATCA	HN
		1171PIV2-Rvp	GATCAGTYGTGGCATAATCTTCT
		1171PIV2-Pvp	CGCAAAAGCTGTTCAGTCACTGCTATACC
	Type 3	1181PIV3-Fvp	CAGGRAGCATTGTRTCATCTGTC	HN
		1181PIV3-Rvp	GCCAGCTCGTTTACYCTTT
		1181PIV3-Pvp	CCCAGTCATAACTTACTCAACAGCAACCG
	Type 4	1191PIV4-Fvp	CCTGGAGTCCCATCAAAAGT	P
		1191PIV4-Rvp	GCATCTATACGAACACCTGCT
		1191PIV4-Pvp	GCTGCCGTCTCAAAATTTGTTGATCAAGACAATACAATTGGCAGC
Coronavirus	Cover all types of coronavirus	1201HCoV-Fv1	GGTTGGGACTATCCTAAGTGTGA	OFR1ab
		1201HCoV-Rv1	CCATCATCAGATAGAATCATCATA
	Human coronavirus 229E	1211229E-Fv1	CAGTCAAATGGGCTGATGCA	NP
		1211229E-Rv1	AAAGGGCTATAAAGAGAATAAGGTATTCT
		1211229E-Pv1	CCCTGACGACCACGTTGTGGTTCA
	Human coronavirus NL63	1221NL63-Fv1	GACCAAAGCACTGAATAACATTTTCC	NP
		1221NL63-Rv1	ACCTAATAAGCCTCTTTCTCAACCC
		1221NL63-Pv1	AACACGCTTCCAACGAGGTTTCTTCAACTGAG
	Human coronavirus OC43	1231OC43-Fv1	CGATGAGGCTATTCCGACTAGGT	NP
		1231OC43-Rv1	CCTTCCTGAGCCTTCAATATAGTAACC
		1231OC43-Pv1	TCCGCCTGGCACGGTACTCCCT
	Human coronavirus HKU1	1241HKU1-Fv1	CCTTGCGAATGAATGTGCT	ORF1ab
		1241HKU1-Rv1	TTGCATCACCACTGCTAGTACCAC
		1241HKU1-Pv1	TGTGTGGCGGTTGCTATTATGTTAAGCCTG
Adenovirus	Adenovirus	1111HADV-Fv1	GCCACGGTGGGGTTTCTAAACTT	hexon
		1111HADV-Rv1	GCCCCAGTGGTCTTACATGCACATC
		1111HADV-Pv1	TGCACCAGACCCGGGCTCAGGTACTCCGA
		1112Adv-out-F	GCCACCTTCTTCCCCATGGC	hexon
		1112Adv-out-R	GTAGCGTTGCCGGCCGAGAA
		1112Adv-in-F	TTCCCCATGGCNCACAACAC
		1112Adv-in-R	GCCTCGATGACGCCGCGGTG
Bacteria associated respiratory infection	Mycoplasma pneumoniae	1271MP-Fv1	CCAACCAAACAACAACGTTCA	P1
		1271MP-Rv1	ACCTTGACTGGAGGCCGTTA
		1271MP-Pv1	TCAATCCGAATAACGGTGACTTCTTACCACTG
	Chlamydia pneumoniae	1281CPn-Fv3	AGCACAAACACCTCAGACTACAC
		1281CPn-Rv3	AGAACAATGCCGATTCCTAAG
		1281CPn-Pv3-FAM	ACAACCATCAGTATCTCACAAGGCAACAC
		1281CPn-Pv3-ROX	ACAACCATCAGTATCTCACAAGGCAACAC
	Mycobacterium tuberculosis	1351TB-Fv1	ATGGCGAACTCAAGGAGCACA	IS6110
		1351TB-Rv1	GGACAGGCCGAGTTTGGTCAT
		1351TB-Pv1	ACACTTTGCGGGCACCGTAAA
	Streptococcus pneumoniae	1341Stp-Fv1	ACGCAATCTAGCAGATGAAGCA	lytA
		1341Stp-Rv1	TCGTGCGTTTTAATTCCAGCT
		1341Stp-Pv1	TGCCGAAAACGCTTGATACAGGGAG
	Streptococcus pneumoniae	SPN-F	AATATCTGAAGATGCTCATTCTACAATT
		SPN-R	ATAAGGTTTACCGTCAATAATACGCAG	bguR
		SPN-P	AACTACAGGTCGCTTTGCAGAGTCCAGTTT
	Moraxella catarrhalis	1361MC-Fv1	ATCTATGCCAACTGGAAGCC	CopB
		1361MC-Rv1	CCAACACGGAAATCACGAC
		1361MC-Pv1	CTATCGCCCACACACTCAGCGTG
	Haemophilus influenzae	1371Hin-Fv1	GATGCTGGTGTATTTGGTGG	ompP1
		1371Hin-Rv1	CCGTTCAACTTGGGCTTTAG
		1371Hin-Pv1	AGTGGTGCTTATCGAGTAACAGAAG
	Legionella pneumophila	1332Lep-Fv1	TCGTCACTTAAACGGCTTC	omp
		1332Lep-Rv1	TACCGACCAGGATTGCTAC
		1332Lep-Pv1	CGTACCGGCCTTGATATGAATTATG
		1331Lep-Fv1	AAGATTAGCCTGCGTCCGA	16sRNA
		1331Lep-Rv1	GTCAACTTATCGCGTTTGCT
	Staphylococcus aureus	1291Sau-Fv1	GCGATTGATGGTGATACGGTT	nuc
		1291Sau-Rv1	AGCCAAGCCTTGACGAACTAAAGC
	Klebsiella pneumoniae	1301Kpn-Fv1	AAGATCCACTATCGCCAGCAGG	blaSHV
		1301Kpn-Rv1	ATTCAGTTCCGTTTCCCAGCGG
	Pseudomonas aeruginosa	1321PA-Fv1	GACAACGCCCTCAGCATCACCAGC	exotoxinA
		1321PA-Rv1	CGCTGGCCCATTCGCTCCAGCGCT
	Acinetobacter baumannii	1381Ab-OXA24-Fv1	GGTTAGTTGGCCCCCTTAAA	OXA24
		1381Ab-OXA24-Rv1	AGTTGAGCGAAAAGGGGATT
		1382Ab-OXA51-Fv1	TAATGCTTTGATCGGCCTTG	OXA51
		1382Ab-OXA51-Rv1	TGGATTGCACTTCATCTTGG
